# Impact of COVID-19 lockdown on psychosocial factors, health, and lifestyle in Scottish octogenarians: the Lothian Birth Cohort 1936 Study

**DOI:** 10.1101/2020.10.01.20203711

**Authors:** Adele M. Taylor, Danielle Page, Judith A. Okely, Janie Corley, Miles Welstead, Barbora Skarabela, Paul Redmond, Tom C. Russ, Simon R. Cox

## Abstract

**Background:** Little is known about effects of COVID-19 lockdown on psychosocial factors, health and lifestyle in older adults, particularly those aged over 80 years, despite the risks posed by COVID-19 to this age group.

**Methods:** Lothian Birth Cohort 1936 members, mean age 84 years (SD=0.3), responded to an online questionnaire in May 2020 (*n*=190). We examined responses (experience and knowledge of COVID-19; adherence to guidance; impact on day-to-day living; social contact; self-reported physical and mental health; loneliness; and lifestyle) and relationships between previously-measured characteristics and questionnaire outcomes.

**Results:** Four respondents experienced COVID-19; most had good COVID-19 knowledge (94.7%) and found guidance easy to understand (86.3%). There were modest declines in self-reported physical and mental health, and 48.2% did less physical activity. In multivariable regression models, adherence to guidance by leaving the house less often associated with less professional occupational class (OR=0.71, 95%CI 0.51– 0.98) and poorer self-rated general health (OR=0.62, 95%CI 0.42–0.92). Increased internet use associated with female sex (OR=2.32, 95%CI 1.12–4.86) and higher general cognitive ability (OR=1.53, 95%CI 1.03–2.33). Loneliness associated with living alone (OR=0.15, 95%CI 0.07–0.31) and greater anxiety symptoms (OR=1.76, 95%CI 0.45–1.24). COVID-19 related stress associated with lower emotional stability scores (OR=0.40, 95%CI 0.24–0.62). Decreased physical activity associated with less professional occupational class (OR=1.43, 95%CI 1.04–1.96), and lower general cognitive ability (OR=0.679, 95%CI 0.491–0.931).

**Conclusions:** Characteristics including cognitive function, occupational class, self-rated health, anxiety, and emotional stability, may be related to risk of poorer lockdown-related psychosocial and physical outcomes.
