## Supplementary material for "Impact of COVID-19 lockdown on psychosocial factors, health, and lifestyle in Scottish octogenarians: the Lothian Birth Cohort 1936 Study": R code; Correlation matrix; STROBE: corrmat.csv

	Age in days	Sex	Adulthood occupational class	Living alone	Fluid cognitive ability ‘gf’	General health literacy	Number of chronic diseases	Townsend disability scale score	Self-rated general health	Anxiety symptoms	Depression symptoms	Emotional stability	Conscientiousness	Extraversion	Frequency of leaving home	Change in internet usage	Gets additional help	Change in daily routine	Self-reported physical health	Self-reported mental health	COVID-19-related stress or nervousness	Loneliness	Decrease in physical activity	New pastime
Age in days	1	-0.16	0.02	-0.08	-0.01	0.02	0.04	0.04	0.03	0.04	0.03	-0.04	-0.04	-0.05	-0.01	0.03	0	0.05	0.18	0.14	-0.02	0.08	0.03	0.06
Sex		1	-0.08	-0.32	0.03	0.07	-0.07	0.2	-0.07	0.1	-0.08	-0.03	0.01	0.12	-0.12	-0.23	0.03	-0.05	-0.2	0.03	0.13	0.06	0	-0.18
Adulthood occupational class			1	-0.08	-0.35	-0.38	0.02	0.06	0.11	0.1	0.08	-0.15	-0.06	-0.15	-0.18	0.09	0.14	-0.15	0.1	-0.03	-0.01	0.11	0.22	-0.02
Living alone				1	-0.09	-0.15	-0.07	-0.09	-0.03	-0.15	-0.02	0.09	-0.03	-0.01	-0.02	0.2	-0.01	0.16	0.07	-0.16	-0.19	-0.4	-0.03	0.14
Fluid cognitive ability ‘gf’					1	0.62	-0.17	-0.32	-0.28	-0.15	-0.27	0.22	0.11	0.09	0.19	-0.16	0.02	-0.13	-0.27	-0.07	0.07	-0.09	-0.26	-0.09
General health literacy						1	-0.09	-0.23	-0.2	-0.07	-0.14	0.18	0.12	0.08	0.13	-0.17	0.01	-0.2	-0.02	-0.1	0.07	-0.03	-0.13	-0.16
Number of chronic diseases							1	0.09	0.3	0	0.12	-0.07	-0.08	-0.01	-0.15	0.03	0.03	0.03	0.22	0.15	0.01	0.11	0.12	0.06
Townsend disability scale score								1	0.43	0.09	0.33	-0.18	-0.23	-0.12	-0.16	-0.04	0	0.11	0.32	0.14	0.05	0.17	0.07	0.05
Self-rated general health									1	0.27	0.43	-0.36	-0.2	-0.18	-0.27	-0.07	-0.02	0	0.52	0.32	0.1	0.16	0.09	0.11
Anxiety symptoms										1	0.37	-0.58	-0.11	-0.22	-0.05	-0.2	0.13	-0.01	0.17	0.36	0.28	0.31	-0.01	-0.09
Depression symptoms											1	-0.43	-0.27	-0.33	-0.07	-0.01	0.09	0.13	0.33	0.26	0.12	0.12	-0.03	0.09
Emotional stability												1	0.33	0.34	0.04	0.07	-0.1	-0.04	-0.3	-0.43	-0.39	-0.29	0	0.01
Conscientiousness													1	0.2	0.08	0.11	-0.08	0.05	-0.2	-0.1	-0.09	-0.04	0	-0.03
Extraversion														1	0.09	-0.06	0.05	-0.05	-0.25	-0.22	-0.03	-0.09	-0.14	-0.12
Frequency of leaving home															1	-0.03	-0.13	0.02	-0.17	-0.04	-0.03	-0.07	-0.38	-0.03
Change in internet usage																1	-0.2	0.22	-0.02	0.04	-0.1	-0.07	0.04	0.13
Gets additional help																	1	-0.25	0.15	0.06	0.11	-0.07	0.08	0.01
Change in daily routine																		1	0.04	-0.05	-0.12	0	-0.22	0.19
Self-reported physical health																			1	0.47	0.09	0.11	0.31	0.13
Self-reported mental health																				1	0.4	0.33	0.14	-0.02
COVID-19-related stress or nervousness																					1	0.29	0.04	-0.18
Loneliness																						1	0.12	-0.08
Decrease in physical activity																							1	0.08
New pastime																								1
